# Differential Cytokine Signatures of SARS-CoV-2 and Influenza Infection Highlight Key Differences in Pathobiology

**DOI:** 10.1101/2021.01.29.21250317

**Authors:** Andrew H. Karaba, Weiqiang Zhou, Leon L. Hsieh, Alexis Figueroa, Guido Massaccesi, Richard E. Rothman, Katherine Z.J. Fenstermacher, Lauren Sauer, Kathryn Shaw-Saliba, Paul W. Blair, Sherry Leung, Russell Wesson, Nada Alachkar, Ramy El-Diwany, Hongkai Ji, Andrea L. Cox

## Abstract

**Background:** Several inflammatory cytokines are upregulated in severe COVID-19. We compared cytokines in COVID-19 versus influenza in order to define differentiating features of the inflammatory response to these pathogens and their association with severe disease. Because elevated body mass index (BMI) is a known risk factor for severe COVID-19, we examined the relationship of BMI to cytokines associated with severe disease.

**Methods:** Thirty-seven cytokines and chemokines were measured in plasma from 145 patients with COVID-19, 57 patients with influenza, and 30 healthy controls. Controlling for BMI, age, and sex, differences in cytokines between groups were determined by linear regression and random forest prediction was utilized to determine the cytokines most important in distinguishing severe COVID-19 and influenza. Mediation analysis was utilized to identify cytokines that mediate the effect of BMI on disease severity.

**Results:** IL-18, IL-1β, IL-6, and TNF-α were significantly increased in COVID-19 versus influenza patients while GM-CSF, IFN-γ, IFN-λ1, IL-10, IL-15, and MCP-2 were significantly elevated in the influenza group. In subgroup analysis based on disease severity, IL-18, IL-6, and TNF-α were elevated in severe COVID-19, but not severe influenza. Random forest analysis identified high IL-6 and low IFN-λ1 levels as the most distinct between severe COVID-19 and severe influenza. Finally, IL-1RA was identified as a potential mediator of the effects of BMI on COVID-19 severity.

**Conclusions:** These findings point to activation of fundamentally different innate immune pathways in SARS-CoV-2 and influenza infection, and emphasize drivers of severe COVID-19 to focus both mechanistic and therapeutic investigations.

**Summary:** Severe COVID-19 is marked by dysregulated inflammation and is associated with elevated BMI. By comparing cytokines and chemokines in patients with either COVID-19 or influenza, we identified distinct inflammatory pathways and a cytokine mediator of the effect of BMI.
