## Supplementary material for "Differential Cytokine Signatures of SARS-CoV-2 and Influenza Infection Highlight Key Differences in Pathobiology": Supplementary_Table_1.xlsx

### Sheet: Sheet1
cytokine	coef_flu_Healthy	pval_flu_Healthy	FDR_flu_Healthy	coef_COVID_Healthy	pval_COVID_Healthy	FDR_COVID_Healthy	coef_COVID_flu	pval_COVID_flu	FDR_COVID_flu	coef_COVID_severe_mild	pval_COVID_severe_mild	FDR_COVID_severe_mild	coef_flu_severe_mild	pval_flu_severe_mild	FDR_flu_severe_mild	coef_COVID_severe_flu_severe	pval_COVID_severe_flu_severe	FDR_COVID_severe_flu_severe
Eotaxin	-0.133031	0.681249	0.849287	-0.350843	0.0971172	0.156232	-0.695127	8.68082e-05	0.000846114	0.176145	0.268258	0.354484	-0.311137	0.504851	0.622649	-0.358023	0.176724	0.408675
Eotaxin-3	-1.11736	0.00604789	0.0117775	-0.805887	0.0225882	0.0417882	-0.231103	0.306103	0.435608	0.629227	0.00956978	0.0196712	-0.45523	0.322554	0.54101	0.409219	0.382112	0.642642
GM-CSF	0.208352	0.000653122	0.00219686	0.193903	0.000232999	0.000783722	-0.131399	0.000790406	0.00365563	0.131744	0.000848349	0.00285354	-0.0626958	0.465268	0.599754	-0.0367314	0.635257	0.836901
IFN-α2a	1.12149	0.00467855	0.0101827	0.0571147	0.866853	0.903357	-0.805275	0.00112676	0.00463222	0.087321	0.737501	0.779644	0.725348	0.177938	0.387277	-1.41281	0.0020567	0.038049
IFN-β	1.62766	0.00185259	0.00489612	1.25423	0.00968147	0.0210714	-0.160333	0.648512	0.705734	-0.286401	0.451714	0.506467	1.62952	0.0292733	0.0984649	-1.50566	0.020665	0.109229
IFN-γ	3.00901	2.62013e-09	1.93889e-08	2.41995	9.81872e-07	6.05488e-06	-0.623777	0.062232	0.115129	0.338675	0.365775	0.451123	0.500552	0.446898	0.599754	-0.92856	0.149553	0.368897
IFN-λ1	2.85215	1.76273e-09	1.63053e-08	2.2544	1.27256e-09	2.35423e-08	-0.751556	0.00170943	0.00535589	0.201531	0.42351	0.489684	1.63271	0.000933466	0.0172691	-2.09634	8.74837e-06	0.00032369
IL-10	1.52557	1.32067e-08	8.14413e-08	0.755388	0.000209812	0.000776306	-0.612232	9.14718e-05	0.000846114	0.416991	0.00755527	0.0174716	0.340219	0.350926	0.54101	-0.745671	0.0118811	0.0879205
IL-12p70	-0.312344	0.0005641	0.00208717	-0.140794	0.287487	0.379894	0.214204	0.0054978	0.0145299	0.176891	0.0688128	0.106086	0.154269	0.00755337	0.0343729	0.180186	0.201008	0.426138
IL-13	-1.71795	4.70101e-17	1.73938e-15	-1.04846	6.81493e-07	5.04305e-06	0.618931	3.67805e-06	6.80439e-05	0.484724	0.00151553	0.00406622	0.355191	0.0776418	0.22098	0.49991	0.0534612	0.178476
IL-15	0.751885	1.65901e-06	7.67292e-06	0.495214	0.000829369	0.00236051	-0.219954	0.0351661	0.0722859	0.540339	9.10174e-07	6.73528e-06	0.245642	0.251453	0.463178	-0.21313	0.282957	0.523471
IL-16	0.625756	0.00358983	0.00885492	-0.0122244	0.953094	0.953094	-0.533083	0.000341984	0.0021089	0.917737	1.28735e-09	4.76318e-08	0.345472	0.242639	0.463178	-0.514542	0.0578842	0.178476
IL-17A	0.510213	0.0252258	0.0405807	0.196204	0.464964	0.59323	-0.294892	0.0972553	0.163566	0.523497	0.0108673	0.0211626	0.032588	0.914575	0.922147	-0.159885	0.676077	0.836901
IL-18	0.726725	0.0057308	0.0117775	1.21564	4.43748e-07	4.51376e-06	0.339114	0.040448	0.0787672	0.552321	0.00153857	0.00406622	0.0875624	0.808243	0.892994	0.487609	0.121227	0.320386
IL-1RA	2.22146	2.47754e-08	1.30956e-07	1.94206	4.87974e-07	4.51376e-06	0.269292	0.297327	0.435608	1.32921	1.48714e-06	9.17067e-06	1.27528	0.00898832	0.0343729	-0.149635	0.7592	0.84256
IL-1α	-0.00951029	0.955558	0.982101	-0.0361265	0.8366	0.903357	-0.0628847	0.583279	0.674416	0.214259	0.100432	0.148639	-0.0321701	0.881676	0.922147	0.0474064	0.819789	0.84256
IL-1β	0.0340043	0.245644	0.378702	0.327284	0.0107007	0.0219959	0.178436	0.0244802	0.0532804	0.317997	0.00143941	0.00406622	0.115074	0.0078455	0.0343729	0.248284	0.207311	0.426138
IL-2	0.0769166	0.367448	0.543823	0.132096	0.117209	0.180697	-0.0160102	0.794104	0.839481	0.159282	0.0165012	0.0305273	0.439787	0.000323789	0.0119802	-0.302834	0.046667	0.178476
IL-23	0.186276	0.474486	0.67523	0.0279312	0.864945	0.903357	-0.0091498	0.943653	0.953035	0.0358179	0.759985	0.781095	-0.133593	0.705433	0.815657	0.182116	0.380995	0.642642
IL-23p40	0.10519	0.72699	0.867698	0.451537	0.125679	0.186006	-0.162557	0.433455	0.559311	0.218227	0.335645	0.428237	0.0948719	0.820589	0.892994	-0.279503	0.506564	0.749715
IL-2Ra	-0.0596815	0.80284	0.900154	0.466532	0.0208571	0.0406165	0.218947	0.140057	0.225309	0.571316	0.000139403	0.000644741	0.278461	0.403427	0.586251	0.143841	0.628027	0.836901
IL-4	-0.0659088	0.0122329	0.0215532	0.0880145	0.24326	0.333356	0.136483	0.00338689	0.0096396	0.218479	0.000159376	0.000655213	0.022222	0.41196	0.586251	0.20802	0.0659241	0.18763
IL-5	0.093229	0.529245	0.725262	0.0605584	0.72244	0.862267	0.087673	0.453496	0.559311	0.368048	0.00541899	0.0133668	0.303346	0.152222	0.375482	-0.00403969	0.98811	0.98811
IL-6	1.27359	2.0206e-05	8.3069e-05	2.25422	1.0514e-05	4.86274e-05	1.15035	0.000408726	0.00216041	1.98053	1.44395e-07	1.78087e-06	0.290993	0.470077	0.599754	1.75539	0.0108397	0.0879205
IL-7	0.014004	0.942551	0.982101	0.40052	0.0310072	0.0546318	0.464281	0.000173642	0.00128495	0.351663	0.0087837	0.0191175	0.616235	0.00928996	0.0343729	0.142041	0.541326	0.770349
IL-8	1.12481	0.00146745	0.00417658	1.01034	0.00208821	0.00515092	-0.0964361	0.634641	0.705734	1.12286	3.45213e-07	3.19322e-06	-0.0381315	0.922147	0.922147	0.428662	0.260311	0.506922
IP-10	2.64496	1.00914e-10	1.24461e-09	2.72394	1.54601e-10	5.72024e-09	0.209299	0.442462	0.559311	1.039	0.00068601	0.00253824	0.662401	0.188836	0.388164	0.146731	0.778895	0.84256
MCP-1	0.72809	0.00412332	0.00953517	0.77054	0.000657196	0.00202635	0.00926187	0.953035	0.953035	0.884954	3.82956e-08	7.0847e-07	0.563568	0.0976	0.257943	-0.10007	0.727778	0.841493
MCP-2	2.08271	5.83165e-13	1.07886e-11	1.2156	1.26902e-06	6.70767e-06	-0.557796	0.0016338	0.00535589	0.432355	0.0225281	0.0396923	0.649797	0.0693644	0.213874	-0.904778	0.00873208	0.0879205
MCP-4	0.0783532	0.800282	0.900154	0.0555134	0.788377	0.903357	-0.180779	0.286699	0.435608	0.214114	0.177862	0.243737	-0.21116	0.643554	0.768113	0.103056	0.701187	0.836901
MDC	-0.521935	0.0102278	0.0189213	-0.486344	0.00714764	0.0165289	-0.0983536	0.439662	0.559311	0.0621665	0.649663	0.706986	0.746567	0.00559641	0.0343729	-0.654769	0.0156203	0.0963252
MIP-1α	-0.18203	0.615012	0.812695	-0.038379	0.878942	0.903357	0.425183	0.0186906	0.043222	0.382177	0.0262726	0.0441857	0.617105	0.172421	0.387277	0.071432	0.811016	0.84256
MIP-1β	-0.00130954	0.99585	0.99585	0.140645	0.52463	0.647043	0.228642	0.0861707	0.151825	0.293819	0.0469665	0.0755548	0.71596	0.00495566	0.0343729	-0.144712	0.504465	0.749715
TARC	-1.25781	0.000718719	0.00221605	-0.96011	0.00122858	0.00324697	0.126712	0.549598	0.655972	-0.0332575	0.879549	0.879549	1.28072	0.00767592	0.0343729	-0.909536	0.0483469	0.178476
TNF-α	0.410588	0.0145034	0.0243922	0.704304	1.72446e-05	7.08946e-05	0.27703	0.0151556	0.0373839	0.190503	0.12396	0.176404	0.223171	0.339026	0.54101	0.177193	0.472949	0.749715
TNF-β	0.0600751	0.688611	0.849287	-0.1173	0.161313	0.22956	-0.22153	7.67748e-07	2.84067e-05	0.0246941	0.40611	0.484712	-0.158881	0.262885	0.463178	-0.116483	0.0393743	0.178476
VEGF	0.018412	0.95054	0.982101	0.542172	0.0601353	0.101137	0.594605	0.00173704	0.00535589	0.874268	1.82149e-05	9.62789e-05	1.0908	0.0020652	0.0254708	0.138375	0.678711	0.836901
