## Supplementary material for "Differential Cytokine Signatures of SARS-CoV-2 and Influenza Infection Highlight Key Differences in Pathobiology": Supplementary_Table_2.xlsx

### Sheet: Sheet1
cytokine	coef_COVID_flu	pval_COVID_flu	FDR_COVID_flu	coef_COVID_severe_mild	pval_COVID_severe_mild	FDR_COVID_severe_mild	coef_flu_severe_mild	pval_flu_severe_mild	FDR_flu_severe_mild	coef_COVID_severe_flu_severe	pval_COVID_severe_flu_severe	FDR_COVID_severe_flu_severe
Eotaxin	-0.597084	0.000526653	0.00243577	0.291347	0.0541917	0.0802037	-0.257492	0.578701	0.713731	-0.274469	0.277534	0.519682
Eotaxin-3	-0.182664	0.422224	0.557938	0.738821	0.00222992	0.00550047	-0.485688	0.294921	0.474438	0.500197	0.280909	0.519682
GM-CSF	-0.133913	0.000738455	0.00273228	0.130354	0.00116219	0.00330776	-0.0592018	0.495047	0.631612	-0.034623	0.657864	0.785192
IFN-α2a	-0.837471	0.000822753	0.00276744	0.0720992	0.785535	0.830422	0.682534	0.206415	0.436559	-1.45504	0.00161722	0.0299187
IFN-β	-0.250066	0.480019	0.612437	-0.367141	0.340581	0.434534	1.54799	0.0372526	0.125304	-1.59674	0.014238	0.0752578
IFN-γ	-0.61077	0.07157	0.120368	0.348139	0.360859	0.44506	0.533492	0.422202	0.558325	-0.836573	0.193327	0.42077
IFN-λ1	-0.815906	0.000724037	0.00273228	0.140019	0.581612	0.672489	1.60891	0.00121526	0.0224823	-2.16131	4.81441e-06	0.000178133
IL-10	-0.648293	4.06596e-05	0.000501468	0.410909	0.00961547	0.0197651	0.287338	0.422516	0.558325	-0.741621	0.0132076	0.0752578
IL-12p70	0.228855	0.00333831	0.00882266	0.204613	0.036923	0.0620977	0.152478	0.00899879	0.0445704	0.210926	0.128992	0.31818
IL-13	0.642412	2.04147e-06	3.77672e-05	0.534521	0.00051383	0.00190117	0.355588	0.0812119	0.217951	0.533771	0.0396358	0.134755
IL-15	-0.227062	0.0318977	0.0655676	0.543649	1.18116e-06	8.7406e-06	0.249278	0.250563	0.441468	-0.197542	0.322708	0.568581
IL-16	-0.545703	0.000297009	0.00243577	0.935863	1.134e-09	4.19578e-08	0.331815	0.266346	0.447946	-0.491448	0.0715636	0.203681
IL-17A	-0.334084	0.0626234	0.110336	0.469472	0.0231753	0.0428744	0.0502119	0.869823	0.919528	-0.214508	0.574914	0.773979
IL-18	0.327055	0.0509821	0.099281	0.559685	0.00160449	0.00424045	0.0764644	0.834083	0.907679	0.517431	0.102126	0.269905
IL-1RA	0.0788339	0.747621	0.807298	1.12922	1.20321e-05	7.41982e-05	1.21424	0.0118067	0.0450095	-0.281472	0.552705	0.773979
IL-1α	-0.0557538	0.631184	0.745763	0.22326	0.0923974	0.131489	-0.0201718	0.926287	0.926287	0.0531149	0.800423	0.869162
IL-1β	0.18057	0.0247195	0.0571639	0.33298	0.00102001	0.00314503	0.113003	0.00963685	0.0445704	0.259021	0.192214	0.42077
IL-2	-0.0186946	0.763661	0.807298	0.158819	0.0187573	0.0365274	0.445657	0.000313862	0.0116129	-0.300863	0.0503121	0.155129
IL-23	-0.0162397	0.901483	0.919776	0.0269868	0.820892	0.843695	-0.139751	0.696222	0.830974	0.18167	0.386906	0.622414
IL-23p40	-0.240839	0.245004	0.362606	0.109731	0.623453	0.699024	0.107874	0.798847	0.895677	-0.380983	0.355417	0.597747
IL-2Ra	0.196884	0.189195	0.304357	0.534898	0.000392694	0.00161441	0.318704	0.335882	0.497105	0.145488	0.627551	0.773979
IL-4	0.14761	0.00167976	0.00517927	0.238956	3.98654e-05	0.000184378	0.0258618	0.334248	0.497105	0.233775	0.035778	0.134755
IL-5	0.098836	0.404101	0.553768	0.384502	0.00425516	0.00984005	0.319644	0.133666	0.329709	0.0359766	0.894255	0.894255
IL-6	1.16577	0.000409431	0.00243577	2.01676	1.38117e-07	1.70345e-06	0.35548	0.36696	0.522213	1.85673	0.00705716	0.052223
IL-7	0.444423	0.000367763	0.00243577	0.357723	0.00878981	0.0191308	0.581204	0.0121647	0.0450095	0.135045	0.565104	0.773979
IL-8	-0.0731239	0.721819	0.807298	1.133	4.2383e-07	3.92043e-06	0.0456674	0.90162	0.926287	0.418682	0.276114	0.519682
IP-10	0.165818	0.54707	0.674719	1.03947	0.000837993	0.0028187	0.611109	0.224179	0.436559	0.178351	0.734998	0.824088
MCP-1	0.0160524	0.919776	0.919776	0.901297	3.61938e-08	6.69585e-07	0.597101	0.0795469	0.217951	-0.0647279	0.82218	0.869162
MCP-2	-0.617395	0.000510265	0.00243577	0.37511	0.0484742	0.0747311	0.624316	0.0824679	0.217951	-0.946029	0.00630793	0.052223
MCP-4	-0.159481	0.352823	0.502094	0.217488	0.17859	0.242786	-0.15817	0.727246	0.840879	0.109828	0.685496	0.792604
MDC	-0.159009	0.206328	0.31809	-0.0235316	0.858593	0.858593	0.753464	0.00575887	0.0389051	-0.734904	0.00497979	0.052223
MIP-1α	0.396331	0.0299375	0.0651582	0.349044	0.0447068	0.0719196	0.621917	0.174667	0.403917	0.0584734	0.846184	0.869689
MIP-1β	0.251945	0.0614263	0.110336	0.329945	0.0273979	0.0482724	0.727897	0.00472037	0.0389051	-0.115134	0.595269	0.773979
TARC	0.0986937	0.644985	0.745763	-0.0910154	0.680984	0.741071	1.31964	0.00630893	0.0389051	-0.951894	0.0400624	0.134755
TNF-α	0.277238	0.0164882	0.0406708	0.16652	0.18373	0.242786	0.271644	0.222256	0.436559	0.181001	0.467917	0.721372
TNF-β	-0.22673	5.88583e-07	2.17776e-05	0.0216446	0.473484	0.565126	-0.164985	0.250159	0.441468	-0.118958	0.0371183	0.134755
VEGF	0.590456	0.00214484	0.00610454	0.892308	1.69739e-05	8.97192e-05	1.09987	0.0021587	0.026624	0.171004	0.610581	0.773979
