## Supplementary material for "Differential Cytokine Signatures of SARS-CoV-2 and Influenza Infection Highlight Key Differences in Pathobiology": Supplementary_Table_3.xlsx

### Sheet: Sheet1
cytokine	ACME	ACME_CI_lower	ACME_CI_upper	ACME_p_val	ACME_FDR	ADE	ADE_CI_lower	ADE_CI_upper	ADE_p_val	ADE_FDR	Total_effect	Total_effect_CI_lower	Total_effect_CI_upper	Total_effect_p_val	Total_effect_FDR
Eotaxin	-0.00278978	-0.00727937	0.000111816	0.062	0.5328	0.0107994	0.00316992	0.0146431	0.008	0.0794815	0.00800963	0.000567399	0.0107535	0.042	0.0620645
Eotaxin_3	-0.00244842	-0.00623245	-0.00012223	0.028	0.444	0.0102578	0.00334009	0.0134859	0.006	0.0794815	0.00780935	5.27738e-05	0.01069	0.05	0.0620645
GM_CSF	0.000927731	-0.00131129	0.00351176	0.394	0.982	0.00680156	-0.000931691	0.0104133	0.088	0.0986667	0.00772929	-4.30041e-05	0.0108408	0.052	0.0620645
IFN_α2a	4.16756e-05	-0.000698866	0.00096797	0.906	0.982	0.00804508	4.78603e-05	0.0108756	0.05	0.0794815	0.00808675	0.000394999	0.0107326	0.044	0.0620645
IFN_β	-0.000358076	-0.00166631	0.000549499	0.526	0.982	0.00839512	0.000434176	0.0111532	0.04	0.0794815	0.00803705	0.000167399	0.0107139	0.044	0.0620645
IFN_γ	1.56685e-08	-0.000870502	0.000874562	0.982	0.982	0.00805572	0.000280423	0.0109877	0.042	0.0794815	0.00805573	9.81788e-05	0.0107963	0.046	0.0620645
IFN_λ1	0.000308254	-0.000765262	0.00172588	0.558	0.982	0.00775442	-0.000202487	0.0104467	0.058	0.0794815	0.00806268	0.000289458	0.0106901	0.044	0.0620645
IL_10	0.000629207	-0.00112658	0.00274119	0.482	0.982	0.00727883	-0.000118032	0.010503	0.052	0.0794815	0.00790804	0.000141978	0.010834	0.044	0.0620645
IL_12p70	-0.00158	-0.00775728	0.00116368	0.316	0.974333	0.0091591	0.00120431	0.0129028	0.026	0.0794815	0.0075791	-0.00184468	0.0104601	0.116	0.119222
IL_13	-0.00157707	-0.00438432	0.000481147	0.144	0.761143	0.00978636	0.00254972	0.0129065	0.012	0.0794815	0.00820929	0.000622023	0.0107345	0.042	0.0620645
IL_15	0.000988654	-0.00233881	0.00376551	0.512	0.982	0.00672364	-0.000526136	0.0105702	0.068	0.0867586	0.00771229	-0.000370581	0.0108476	0.064	0.0717576
IL_16	0.000591661	-0.00307723	0.00404438	0.742	0.982	0.00584742	-0.000854342	0.0103907	0.096	0.104471	0.00643908	-0.00142191	0.0106957	0.104	0.109943
IL_17A	0.0018167	-0.000393248	0.00455067	0.118	0.727667	0.00648686	-0.000594447	0.00981926	0.074	0.0901875	0.00830356	0.000993204	0.0110542	0.036	0.0620645
IL_18	0.000293952	-0.00246793	0.0029527	0.818	0.982	0.00738182	0.000100434	0.0107627	0.05	0.0794815	0.00767577	0.000416619	0.0107441	0.044	0.0620645
IL_1RA	0.00830466	0.00386653	0.01325	0	0	-0.000333769	-0.00928934	0.00541045	0.932	0.932	0.00797089	0.000646351	0.010993	0.046	0.0620645
IL_1α	-8.65909e-05	-0.00254359	0.00126908	0.822	0.982	0.00814412	0.00121117	0.0113022	0.03	0.0794815	0.00805753	0.000241586	0.0109637	0.042	0.0620645
IL_1β	-0.000992165	-0.00422831	0.00281705	0.58	0.982	0.00619082	0.00133516	0.0106142	0.01	0.0794815	0.00519866	-0.000821296	0.0104031	0.094	0.102294
IL_2	0.00084242	-0.00220911	0.00443703	0.644	0.982	0.00637574	0.000381563	0.010157	0.042	0.0794815	0.00721816	0.000407859	0.0109661	0.044	0.0620645
IL_23	3.31099e-05	-0.00105442	0.00117941	0.922	0.982	0.00803613	0.000308882	0.0105727	0.046	0.0794815	0.00806924	-0.000415169	0.0106082	0.062	0.0716875
IL_23p40	0.000513099	-0.00152815	0.0026792	0.652	0.982	0.00754738	-0.000730811	0.0109882	0.076	0.0901875	0.00806047	0.000219751	0.0107253	0.046	0.0620645
IL_2Ra	0.00240572	0.000245207	0.00593886	0.036	0.444	0.00543777	-0.00277067	0.00919487	0.168	0.172667	0.00784349	0.00035043	0.0106826	0.036	0.0620645
IL_4	-0.00475113	-0.00904327	0.00249568	0.308	0.974333	0.00550007	0.000916502	0.00998584	0.014	0.0794815	0.000748939	-0.00501103	0.00940489	0.854	0.854
IL_5	-0.000320296	-0.00277111	0.00153274	0.754	0.982	0.00806141	0.000200212	0.0116001	0.038	0.0794815	0.00774111	-0.000176041	0.0108008	0.052	0.0620645
IL_6	0.000516087	-0.00306915	0.00391235	0.752	0.982	0.00724545	0.000755798	0.0114757	0.024	0.0794815	0.00776153	8.00301e-05	0.010968	0.048	0.0620645
IL_7	0.000144649	-0.00186617	0.00241239	0.946	0.982	0.00798373	-0.000385373	0.011092	0.064	0.0845714	0.00812838	0.000342065	0.0107173	0.042	0.0620645
IL_8	0.00100668	-0.0024353	0.00473113	0.604	0.982	0.00689117	-0.000210686	0.0107082	0.058	0.0794815	0.00789785	0.000414814	0.0109183	0.042	0.0620645
IP_10	0.00060277	-0.0014397	0.00265816	0.568	0.982	0.00733604	4.19147e-05	0.0104196	0.05	0.0794815	0.00793881	0.000446884	0.0108103	0.042	0.0620645
MCP_1	0.000549181	-0.00272202	0.00305944	0.758	0.982	0.00697632	0.00121736	0.0108394	0.02	0.0794815	0.0075255	0.000325242	0.0107953	0.048	0.0620645
MCP_2	0.00149823	-3.82482e-05	0.00402542	0.072	0.5328	0.00651767	-0.00177177	0.00973331	0.112	0.1184	0.00801591	0.000161149	0.0107111	0.046	0.0620645
MCP_4	4.40093e-05	-0.00114216	0.00114575	0.978	0.982	0.00803579	0.00027242	0.0106849	0.044	0.0794815	0.00807979	0.000395563	0.0107454	0.042	0.0620645
MDC	-0.000214471	-0.00226718	0.00241204	0.866	0.982	0.00829633	-0.000431644	0.0116454	0.058	0.0794815	0.00808186	0.00023517	0.010676	0.044	0.0620645
MIP_1α	0.00109614	-0.000434844	0.00425858	0.228	0.974333	0.00697115	-0.000926744	0.0102006	0.078	0.0901875	0.00806729	0.00069779	0.0107669	0.04	0.0620645
MIP_1β	-0.000857325	-0.00322676	0.000749231	0.308	0.974333	0.00892946	0.00174312	0.0117442	0.02	0.0794815	0.00807214	0.000630724	0.0107424	0.04	0.0620645
TARC	-0.000209892	-0.00160486	0.000949058	0.748	0.982	0.00826665	0.000193396	0.0112627	0.046	0.0794815	0.00805676	0.000260096	0.0107491	0.046	0.0620645
TNF_α	0.000646113	-0.000498011	0.0019871	0.296	0.974333	0.00735613	-8.47586e-05	0.0104093	0.054	0.0794815	0.00800224	0.000401071	0.0107982	0.046	0.0620645
TNF_β	0.000176349	-0.000513104	0.00152812	0.686	0.982	0.00786359	7.20434e-05	0.0107136	0.05	0.0794815	0.00803994	0.000170785	0.0107434	0.046	0.0620645
VEGF	0.000240531	-0.00325615	0.00340244	0.942	0.982	0.00804066	0.000234195	0.0116024	0.044	0.0794815	0.00828119	0.000839675	0.0109179	0.042	0.0620645
