## Supplementary material for "Differential Cytokine Signatures of SARS-CoV-2 and Influenza Infection Highlight Key Differences in Pathobiology": Supplementary_Table_4.xlsx

### Sheet: Sheet1
cytokine	ACME	ACME_CI_lower	ACME_CI_upper	ACME_p_val	ACME_FDR	ADE	ADE_CI_lower	ADE_CI_upper	ADE_p_val	ADE_FDR	Total_effect	Total_effect_CI_lower	Total_effect_CI_upper	Total_effect_p_val	Total_effect_FDR
Eotaxin	0.000505753	-0.0017415	0.00341867	0.636	0.978	0.00222828	-0.0162707	0.00488604	0.594	0.866235	0.00273403	-0.0160382	0.00441602	0.512	0.732839
Eotaxin_3	-0.000421299	-0.00381455	0.000958155	0.528	0.978	0.00319707	-0.0150446	0.00565961	0.446	0.866235	0.00277577	-0.0157138	0.00440922	0.532	0.732839
GM_CSF	0.000240797	-0.00150387	0.00299869	0.772	0.978	0.002473	-0.0161251	0.00450715	0.612	0.866235	0.0027138	-0.0157269	0.00443827	0.554	0.732839
IFN_α2a	0.000731479	-0.00149342	0.00495459	0.516	0.978	0.00161785	-0.0165524	0.00417614	0.764	0.866235	0.00234933	-0.0163335	0.00454877	0.61	0.732839
IFN_β	0.0018315	-0.00199986	0.010659	0.294	0.978	-0.000168725	-0.0227505	0.00409354	0.968	0.968	0.00166277	-0.0175707	0.0045958	0.79	0.79
IFN_γ	-0.000249967	-0.00315762	0.00197586	0.888	0.978	0.00274387	-0.0143939	0.00487631	0.528	0.866235	0.0024939	-0.0152986	0.00434888	0.53	0.732839
IFN_λ1	0.00118449	-0.00462543	0.00735179	0.502	0.978	0.0011428	-0.0168998	0.00472417	0.766	0.866235	0.00232729	-0.0152641	0.00491179	0.602	0.732839
IL_10	0.000734185	-0.00212454	0.00486067	0.536	0.978	0.00182401	-0.016553	0.0047535	0.698	0.866235	0.00255819	-0.0154553	0.00436591	0.526	0.732839
IL_12p70	0.000668408	-0.00353585	0.005341	0.678	0.978	0.00172114	-0.0149322	0.00460771	0.722	0.866235	0.00238955	-0.015121	0.00494223	0.594	0.732839
IL_13	0.000104429	-0.00267843	0.0021393	0.91	0.978	0.00225962	-0.014814	0.00453594	0.55	0.866235	0.00236405	-0.0151586	0.0044544	0.538	0.732839
IL_15	-5.73377e-05	-0.00313592	0.00130985	0.81	0.978	0.00261307	-0.0146543	0.00536811	0.484	0.866235	0.00255573	-0.0156576	0.00461086	0.528	0.732839
IL_16	0.000394575	-0.00181691	0.00305857	0.652	0.978	0.00204954	-0.0174924	0.00435831	0.648	0.866235	0.00244412	-0.0163283	0.00436827	0.582	0.732839
IL_17A	-6.00185e-05	-0.00171048	0.00271226	0.942	0.978	0.0026472	-0.016578	0.00436923	0.582	0.866235	0.00258718	-0.0157502	0.00435012	0.574	0.732839
IL_18	5.56103e-05	-0.000985416	0.00250785	0.8	0.978	0.00255045	-0.0166989	0.0043663	0.556	0.866235	0.00260606	-0.0159235	0.00435895	0.534	0.732839
IL_1RA	0.00175825	-0.000641764	0.00732141	0.13	0.978	0.000824239	-0.0161081	0.00322362	0.822	0.868971	0.00258249	-0.0143308	0.00474721	0.446	0.732839
IL_1α	3.3031e-05	-0.00140674	0.00220489	0.954	0.978	0.0025942	-0.0164666	0.004484	0.544	0.866235	0.00262723	-0.0160879	0.00438783	0.542	0.732839
IL_1β	0.000934855	-0.00282997	0.00767889	0.506	0.978	0.00119531	-0.0149179	0.00420591	0.868	0.892111	0.00213016	-0.0147616	0.00535729	0.676	0.757939
IL_2	-0.00113083	-0.00963896	0.00457993	0.72	0.978	0.0039332	-0.00672816	0.00883504	0.346	0.866235	0.00280237	-0.0111619	0.00717828	0.658	0.757939
IL_23	-0.000974659	-0.00712028	0.00197309	0.506	0.978	0.00186686	-0.0112149	0.00562635	0.546	0.866235	0.000892205	-0.012499	0.00456762	0.78	0.79
IL_23p40	-4.87453e-05	-0.00155916	0.00239025	0.86	0.978	0.00260585	-0.0167178	0.00442098	0.602	0.866235	0.0025571	-0.0162432	0.00433108	0.584	0.732839
IL_2Ra	-0.000677598	-0.0040585	0.00133857	0.444	0.978	0.00330147	-0.0147665	0.00676289	0.414	0.866235	0.00262387	-0.0158579	0.00447673	0.49	0.732839
IL_4	-0.00065571	-0.00950168	0.00116719	0.404	0.978	0.00324443	-0.014269	0.00965787	0.386	0.866235	0.00258872	-0.0144118	0.00454786	0.526	0.732839
IL_5	-0.000526824	-0.00609141	0.000541717	0.386	0.978	0.00313227	-0.0131212	0.00723007	0.376	0.866235	0.00260544	-0.0147064	0.00448363	0.468	0.732839
IL_6	-0.000867968	-0.0061544	0.00246552	0.42	0.978	0.00338259	-0.0154848	0.00632276	0.43	0.866235	0.00251462	-0.0153552	0.0043799	0.544	0.732839
IL_7	0.00273166	-0.000759464	0.00846166	0.138	0.978	-0.000880319	-0.0179673	0.00290838	0.796	0.866235	0.00185134	-0.0159093	0.0046087	0.728	0.7696
IL_8	-8.38335e-05	-0.00448555	0.00674926	0.978	0.978	0.00268701	-0.0186209	0.00574696	0.58	0.866235	0.00260317	-0.0153979	0.00448614	0.552	0.732839
IP_10	0.000882964	-0.0006588	0.0052569	0.336	0.978	0.00163032	-0.0167546	0.00409927	0.752	0.866235	0.00251328	-0.0153074	0.00443294	0.526	0.732839
MCP_1	-0.000997348	-0.00756157	0.000455695	0.256	0.978	0.00330016	-0.0123284	0.00697949	0.388	0.866235	0.00230281	-0.0154516	0.00453619	0.588	0.732839
MCP_2	0.000951941	-0.00195491	0.00622439	0.454	0.978	0.00134814	-0.0165178	0.00404628	0.782	0.866235	0.00230008	-0.0155908	0.0045907	0.614	0.732839
MCP_4	0.000343364	-0.00212557	0.00301467	0.74	0.978	0.00233131	-0.0163386	0.0049506	0.582	0.866235	0.00267467	-0.0159204	0.0043621	0.548	0.732839
MDC	-8.77366e-05	-0.00570995	0.00225384	0.898	0.978	0.0025234	-0.0113193	0.00647344	0.464	0.866235	0.00243566	-0.0134568	0.00456264	0.516	0.732839
MIP_1α	-1.15096e-05	-0.00391968	0.00263462	0.958	0.978	0.00238475	-0.0146559	0.00459388	0.53	0.866235	0.00237324	-0.015683	0.00442921	0.564	0.732839
MIP_1β	-0.000358109	-0.00507604	0.00172245	0.708	0.978	0.0029085	-0.0112218	0.0059526	0.326	0.866235	0.00255039	-0.0143052	0.00487778	0.43	0.732839
TARC	-0.00088538	-0.00729151	0.000699965	0.388	0.978	0.00339893	-0.0123098	0.0079617	0.382	0.866235	0.00251355	-0.014347	0.00461847	0.554	0.732839
TNF_α	-0.00149214	-0.00743704	0.00206437	0.338	0.978	0.00404575	-0.0135495	0.00808306	0.36	0.866235	0.00255361	-0.0152546	0.00445306	0.52	0.732839
TNF_β	-0.000519902	-0.00602197	0.00163098	0.58	0.978	0.00316515	-0.0137645	0.00574254	0.514	0.866235	0.00264525	-0.0151056	0.00438448	0.604	0.732839
VEGF	-8.81623e-05	-0.00636389	0.00354852	0.912	0.978	0.00192158	-0.0135701	0.00583281	0.664	0.866235	0.00183342	-0.0160542	0.0046641	0.704	0.766118
